# Spatial Transcriptomics Recontextualizes the Cellular Environment of Conjunctival Melanoma

**DOI:** 10.64898/2026.06.23.26356337

**Authors:** Jeffrey Maurer, Yoko Suzuki-Horiuchi, Bryant Duong, Michael Vedi Ramirez, Albert Chen, Stephen M. Prouty, Tatyana Milman, Vivian Lee, Yuyan Cheng

**Author notes:** Corresponding authors, Corresponding Author: Yuyan Cheng, E-mail address; Co-Corresponding Author: Vivian Lee. These authors contributed equally (Jeffrey Maurer, Yoko Suzuki-Horiuchi).

## Abstract

**Introduction:** Conjunctival melanoma (CM) is a rare cancer with a potentially high recurrence rate. The mechanics of its progression, its relationship with neighboring tissues, and its molecular characteristics are largely unknown. Diagnosis currently requires a biopsy and the time and expertise of a pathologist.

**Methods:** Archived human biopsies containing CM were submitted to Xenium spatial transcriptomic analysis. Regions were graded by disease progression through histopathology. Differential expression (DE) and composition analysis were performed across disease states.

**Results:** From three patients, 12 formalin-fixed paraffin-embedded (FFPE) tissue specimens were recovered. Composition analysis showed that melanoma depletes fibroblast and epithelial cells while melanocytes proliferate. DE signatures specific to each state show a clear pattern of progression from inflammation, to cellular restructuring, and then to tumor progression and malignancy.

**Conclusion:** Spatial transcriptomics allows single-cell transcriptomics techniques to compare spatially relevant annotations that are difficult to separate by library. This study proposes disease progression biomarker candidates that may elucidate the mechanics of CM progression and function as objective diagnostic and prognostic tools in the future.

**Plain Language Abstract:** Conjunctival melanoma is a rare cancer of the eye. Ideally, its diagnosis, prognosis, and treatment would be guided by measurable biomarkers. However, definitive markers are lacking, and no ancillary studies, such as immunohistochemical stains or molecular studies like bulk RNA-seq, can reliably distinguish benign from premalignant/malignant lesions, predict outcomes, or guide treatment. As a result, diagnosis frequently relies heavily on morphologic assessment by an experienced pathologist. To address this gap, biopsied tissues from three patients with conjunctival melanoma were obtained for this study. Regions of the tissue were manually labeled from normal, healthy tissue through three stages of increasing cancer severity. With thin tissue slices, new spatial transcriptomic technology measured the expression of genes across the tissue. Previous methods would have required the annotated tissue to be carefully physically separated before measuring expression. Comparing cells labeled as healthy to melanoma, there is a sharp change in the proportion of cell types present. The cell types that are present in the tumor also express genes differently compared to their counterparts outside of the tumor. Some of these genes only change during one portion of tumor progression. Measuring the levels of these severity-dependent genes may provide an alternative diagnostic method. Given the role of these genes, it is also possible to infer how conjunctival melanoma develops and becomes malignant to inform the development of future treatments.
