## Supplemental Table 1 for "Spatial Transcriptomics Recontextualizes the Cellular Environment of Conjunctival Melanoma"

### Sheet: Sheet1
						ID and Demographics		TNM (for melanoma)			IHC								Molecular			Notes
Selection	Pt N	Age	SEX	MD	Date	Accession	ID-GeoMx	pT	pN	M	PRAME IHC intensity	PRAME IHC % cells	MelanA	SOX10	HMB45	ki67	beta-c	ccnd1	mRNA PRAME	FISH	CARIS
			M=1	Shields=1			1=p MM-MIS	0=N/A	0=N0	0=cM0	0=none	0=none	0=not done	0=not done	0=negative	0= <2%	0=negative	0=negative		0= NL	0=not done
			F=2	Other=2			2=resid MM-MIS	1 = T1a	1=N1	1 = cM1	1=weak	1=1-25%	1=done/positive	1=done/positive	1=junctional	1=2-10%	1=pos	1=pos		1=alterations	1=done
							3=recur MM-MIS	2=T1b	2=NX	2=pM1	2=moderate	2=26-50%			2=diffuse	2=11-20%	2=not done	2=not done		2=not done	results in notes
							4=p MM-Nod	3=T2a			3=strong	3= 51-75-%			3=nodule	3= >20%
							5=resid MM-Nod	4=T2b				4=76-100%			4=not done	4=not done
							6=recur MM-Nod	5=T3a
							7=p MM-nevus	6=T3b
							8=resid MM-nevus	7=T3c
							9=recur MM-nev	8=T3d
							10=compNev	9=T4
							11=juncNev
							12=subepiNev
		76	2	1	2022-06-07	104165-1	1	1			0	0	1	1	0	0					NO
		80	1	1	2022-04-20	103871-1B	1	1			0	0	1	1	2	0					DONE
		81	2	`	2022-08-22	104852-1B	1	1				4	1	0	1	3					DONE
