## Supplemental Table 3 for "Spatial Transcriptomics Recontextualizes the Cellular Environment of Conjunctival Melanoma"

### Sheet: summary_counts
disease_state	unique_significant_genes	disease_specific_unique_genes
Inflamed	199	39
Melanoma	107	7
PAM	163	14

### Sheet: disease_specific_genes
disease_state	gene	cell_types	min_p_value	overall_direction
Inflamed	AKR1C1	Macrophage	0.0210442	down
Inflamed	BIRC5	Epithelium	0.000217346	up
Inflamed	CCL22	Epithelium	0.0481413	up
Inflamed	CD1A	Epithelium	0.00170354	up
Inflamed	CD1B	Epithelium	0.0115767	up
Inflamed	CD40LG	Epithelium	0.000153341	up
Inflamed	CD8A	Epithelium, Fibroblast, Macrophage	9.05024e-08	up
Inflamed	CDC20	Epithelium	2.08579e-07	up
Inflamed	CENPF	Epithelium	0.000255118	up
Inflamed	CLEC10A	Epithelium, T_Cell	0.0037869	up
Inflamed	CLEC9A	Epithelium	0.0238896	up
Inflamed	CTSW	Epithelium	0.00112906	up
Inflamed	FBXO7	Epithelium	0.000794736	down
Inflamed	GPR157	Epithelium	0.00238737	down
Inflamed	HIST1H4C	Epithelium	0.000348257	up
Inflamed	HMGB2	Epithelium	6.21791e-06	up
Inflamed	ID2	Epithelium	0.0348888	up
Inflamed	IGFBP2	Epithelium, Fibroblast, Melanocyte	0.00194588	down
Inflamed	IL1B	Epithelium	0.030275	up
Inflamed	IL32	Epithelium, Fibroblast, Melanocyte	2.27352e-07	up
Inflamed	IL3RA	Fibroblast, T_Cell	0.00942482	up
Inflamed	INHBA	Epithelium	0.000388589	up
Inflamed	KRTDAP	Epithelium	0.0392932	up
Inflamed	MEF2C	Epithelium	0.000276779	up
Inflamed	MIR205HG	Epithelium, Fibroblast, Unknown_3	0.00735933	down
Inflamed	MKI67	Epithelium	8.50179e-09	up
Inflamed	MNDA	Epithelium, Unknown_1	0.0163672	up
Inflamed	MT1F	Epithelium	0.0471966	up
Inflamed	NDUFA4L2	Macrophage	0.00533311	up
Inflamed	PTTG1	Epithelium	0.00403447	up
Inflamed	RGS1	Epithelium	8.29783e-06	up
Inflamed	S100A13	Epithelium	0.00287674	down
Inflamed	SLC8A1	Epithelium	0.00271015	up
Inflamed	SNCA	Epithelium	0.0171573	down
Inflamed	THBS2	Fibroblast	0.0128285	down
Inflamed	THY1	Epithelium, T_Cell	0.00715316	up
Inflamed	TSC22D1	Epithelium, T_Cell	0.0228634	down
Inflamed	TSPAN33	B_Cell	0.0346453	up
Inflamed	ZNF667-AS1	Epithelium	0.032943	down
Melanoma	ADAM12	Epithelium, Fibroblast, Unknown_3	0.0212664	up
Melanoma	AREG	Epithelium	0.00913223	up
Melanoma	LY6D	Epithelium	0.044505	up
Melanoma	MFAP5	Fibroblast	0.0042531	down
Melanoma	PLAC9	Fibroblast	0.0344561	down
Melanoma	POSTN	Fibroblast, Macrophage	0.000843087	up
Melanoma	TUBB2B	Unknown_1	0.037299	up
PAM	ACTA2	Unknown_1	0.0120303	down
PAM	BASP1	Epithelium	0.0466282	down
PAM	C1QA	T_Cell	0.0322605	down
PAM	CPVL	Epithelium, Macrophage	0.00339536	down
PAM	FCER1A	Unknown_3	0.00926287	down
PAM	HMGN2	Unknown_3	0.00903908	down
PAM	IFITM1	Unknown_1	0.00903957	down
PAM	IGFBP7	Epithelium, Fibroblast, Macrophage, Unknown_3	0.00141121	down
PAM	PKIB	Epithelium	0.00900526	down
PAM	SFRP2	Macrophage, Melanocyte	0.00192801	down
PAM	TFAP2B	Unknown_1	0.0207581	up
PAM	TFF3	Fibroblast	0.0404409	up
PAM	TMEM150C	T_Cell	0.0496415	down
PAM	TMEM45A	T_Cell	0.0389456	up
